# Projected Population-Level Impact of Digital Return of Results for Cardiovascular–Kidney–Metabolic Screening at US Blood Donation Centers: A Monte Carlo Simulation Study

**DOI:** 10.64898/2026.09.01.26360806

**Authors:** Zehao Qian, Amit Khera, Sukh Makhnoon, Brian E. Chapman, Barbara Bryant, Merlyn Sayers, Frances Compton, Steven Eason, Chao Xing, Zahid Ahmad

## Abstract

**Background:** Cardiovascular–kidney–metabolic (CKM) syndrome affects nearly 90% of US adults, yet most individuals at early, modifiable stages remain unidentified outside clinical care. Blood donation centers offer a scalable, non-clinical venue for CKM screening, but the potential benefit of screening in this context remains unclear. We projected the population-level impact of effective digital return of results (ROR) to inform the design of a pragmatic trial.

**Methods:** We developed a Monte Carlo simulation (100,000 iterations) of the incident major adverse cardiovascular events (MACE), end-stage renal disease (ESRD), and type 2 diabetes (T2DM) preventable by ROR-prompted, guideline-concordant follow-up among donors in CKM Stages 1–2. The estimand counts only events averted by donors who act *because of* ROR; the intervention effect was modeled directly on strictly positive support, and action was translated into prevented events through a hazard-based cumulative-incidence difference that counts each donor at most once. We evaluated 18 design cells (donor volumes 300,000, 1 million, and 8 million/year; 5- and 10-year horizons; action-rate gains of +10, +20, and +30 percentage points [pp]) and, in a complementary two-arm simulation, the assurance (expected power) of detecting the effect in a single deployment.

**Results:** Under the primary +20 pp scenario, ROR at a single large blood center (300,000 donors/year) is projected to prevent a median of 2,201 events (95% uncertainty interval [UI], 1,099–4,364) over 10 years, scaling to 58,526 (29,154–116,769) at the national donor pool. All 18 design cells had strictly positive 95% lower bounds. The number needed to screen was 136 and the screening cost $2,045 per event prevented (at $15/donor), both invariant to donor volume. Impact scaled linearly with volume and effect size but sub-linearly with the horizon. Detection of the effect was effectively certain at gains of +20 pp or larger (assurance ≥99.6% in every cell and >99.9% in all but the smallest 5-year cell).

**Conclusions:** Even under the conservative scenario, digital CKM ROR at blood donation centers is projected to prevent hundreds to tens of thousands of incident cardiometabolic events at a screening cost per event well within accepted prevention benchmarks, providing prospective, quantitative justification for a pragmatic, randomized evaluation of digital ROR in non-clinical screening settings.
