## Supplementary material for "Projected Population-Level Impact of Digital Return of Results for Cardiovascular–Kidney–Metabolic Screening at US Blood Donation Centers: A Monte Carlo Simulation Study": Simulation Results: assurance_curve.csv

scenario	n_donors	years	pp	ctrl_med	ror_med	prev_med	prev_lo	prev_hi	pr_pos	power	z_med	p_med
Carter BloodCare (300K/yr)	3e+05	5	2	18242	18114	124	-239	505	0.7481	0.15696	0.655520407996731	0.256066375648827
Carter BloodCare (300K/yr)	3e+05	5	4	18238	17985	250	-131	676	0.89859	0.37817	1.3186202881759	0.0936480437943141
Carter BloodCare (300K/yr)	3e+05	5	6	18236	17861	370	-40	865	0.9612	0.60719	1.95439058617302	0.0253275215760802
Carter BloodCare (300K/yr)	3e+05	5	8	18241	17733	492	50	1079	0.98615	0.78127	2.60919158870261	0.00453782070294739
Carter BloodCare (300K/yr)	3e+05	5	10	18238	17609	611	128	1299	0.99445	0.88416	3.240240895442	0.000597143793722595
Carter BloodCare (300K/yr)	3e+05	5	12	18239	17476	730	208	1523	0.99833	0.9411	3.87993653732245	5.22418614376457e-05
Carter BloodCare (300K/yr)	3e+05	5	14	18240	17354	848	282	1757	0.99904	0.97109	4.50889294477443	3.25833901615495e-06
Carter BloodCare (300K/yr)	3e+05	5	16	18242	17232	969	354	1980	0.99967	0.98513	5.15956518212578	1.23762020282676e-07
Carter BloodCare (300K/yr)	3e+05	5	18	18240	17095	1084	425	2228	0.99991	0.99278	5.78433398986656	3.64000880881572e-09
Carter BloodCare (300K/yr)	3e+05	5	20	18232	16970	1205	491	2454	0.9999	0.99601	6.43578460961236	6.14185622616649e-11
Carter BloodCare (300K/yr)	3e+05	5	22	18237	16841	1323	561	2688	1	0.99817	7.07429476645054	7.51053462987754e-13
Carter BloodCare (300K/yr)	3e+05	5	24	18242	16720	1446	628	2929	0.99998	0.99911	7.74437294108711	4.80273468795058e-15
Carter BloodCare (300K/yr)	3e+05	5	26	18245	16590	1568	694	3174	0.99999	0.99944	8.39972471234249	2.23763269947911e-17
Carter BloodCare (300K/yr)	3e+05	5	28	18243	16465	1679	753	3389	1	0.99977	9.02583649459123	8.91639896322221e-20
Carter BloodCare (300K/yr)	3e+05	5	30	18241	16337	1802	821	3641	1	0.99987	9.69743786678824	1.54582287013913e-22
Carter BloodCare (300K/yr)	3e+05	10	2	34772	34542	229	-256	744	0.82011	0.2111	0.874843474715847	0.190829539257084
Carter BloodCare (300K/yr)	3e+05	10	4	34768	34319	454	-76	1081	0.95294	0.53359	1.73630227966685	0.0412552002209467
Carter BloodCare (300K/yr)	3e+05	10	6	34771	34072	679	87	1461	0.9884	0.78795	2.59473206643826	0.00473323415508896
Carter BloodCare (300K/yr)	3e+05	10	8	34773	33844	896	235	1866	0.99712	0.914	3.43662779304541	0.000294502209173755
Carter BloodCare (300K/yr)	3e+05	10	10	34774	33614	1115	371	2289	0.9993	0.96552	4.27525828484029	9.54579167642359e-06
Carter BloodCare (300K/yr)	3e+05	10	12	34780	33387	1333	496	2693	0.99973	0.98621	5.12158608485485	1.51488185154213e-07
Carter BloodCare (300K/yr)	3e+05	10	14	34780	33149	1550	630	3123	0.99993	0.99496	5.96392818104582	1.23122503357427e-09
Carter BloodCare (300K/yr)	3e+05	10	16	34776	32903	1770	750	3549	0.99998	0.99806	6.81267465463493	4.79003187610536e-12
Carter BloodCare (300K/yr)	3e+05	10	18	34774	32690	1985	881	4008	0.99999	0.99919	7.6607688595829	9.2411617594236e-15
Carter BloodCare (300K/yr)	3e+05	10	20	34774	32445	2208	992	4405	0.99998	0.99962	8.52235031642161	7.81738218916958e-18
Carter BloodCare (300K/yr)	3e+05	10	22	34772	32211	2431	1111	4859	1	0.99987	9.39523038680822	2.85463723607841e-21
Carter BloodCare (300K/yr)	3e+05	10	24	34777	31975	2649	1225	5292	1	0.99995	10.2585860905022	5.41402704063114e-25
Carter BloodCare (300K/yr)	3e+05	10	26	34776	31747	2865	1333	5737	1	0.99998	11.1002925910602	6.25169441033583e-29
Carter BloodCare (300K/yr)	3e+05	10	28	34778	31514	3085	1462	6146	1	0.99997	11.9873979713747	2.06848571818006e-33
Carter BloodCare (300K/yr)	3e+05	10	30	34770	31266	3304	1583	6590	1	1	12.8765929758361	3.04840267514414e-38
Large Regional Center (1M/yr)	1e+06	5	2	60794	60371	416	-269	1173	0.88057	0.33547	1.20334763258378	0.11442091184747
Large Regional Center (1M/yr)	1e+06	5	4	60799	59957	820	38	1831	0.97999	0.72854	2.37423970666856	0.00879256505163637
Large Regional Center (1M/yr)	1e+06	5	6	60797	59522	1215	306	2576	0.99683	0.91674	3.52162422661506	0.000214455827145053
Large Regional Center (1M/yr)	1e+06	5	8	60795	59119	1614	558	3333	0.9993	0.97614	4.67804721569426	1.44809933225027e-06
Large Regional Center (1M/yr)	1e+06	5	10	60796	58699	2014	790	4105	0.99987	0.99311	5.84067312552942	2.5995163061895e-09
Large Regional Center (1M/yr)	1e+06	5	12	60797	58266	2412	1020	4894	0.99998	0.9981	7.00267186372491	1.25563266867944e-12
Large Regional Center (1M/yr)	1e+06	5	14	60797	57848	2803	1236	5667	0.99999	0.99936	8.15850932299206	1.69592274442953e-16
Large Regional Center (1M/yr)	1e+06	5	16	60800	57432	3209	1446	6494	1	0.99986	9.34347969169329	4.66095101761158e-21
Large Regional Center (1M/yr)	1e+06	5	18	60801	57000	3599	1651	7302	1	0.99991	10.5191459490462	3.52548999776136e-26
Large Regional Center (1M/yr)	1e+06	5	20	60798	56586	4002	1879	8056	1	0.99999	11.6766915944244	8.38481233395936e-32
Large Regional Center (1M/yr)	1e+06	5	22	60804	56159	4405	2080	8869	1	1	12.9047693402868	2.11540219921913e-38
Large Regional Center (1M/yr)	1e+06	5	24	60791	55736	4796	2297	9679	1	1	14.0589981728542	3.3919886724941e-45
Large Regional Center (1M/yr)	1e+06	5	26	60788	55301	5198	2482	10473	1	1	15.2393345190908	9.69173253068115e-53
Large Regional Center (1M/yr)	1e+06	5	28	60800	54869	5602	2696	11287	1	1	16.4741874695099	2.81195433339771e-61
Large Regional Center (1M/yr)	1e+06	5	30	60791	54486	5990	2874	12051	1	1	17.6435856458437	5.69963147825407e-70
Large Regional Center (1M/yr)	1e+06	10	2	115919	115145	761	-192	1870	0.93998	0.47905	1.59215061478004	0.0556754333184621
Large Regional Center (1M/yr)	1e+06	10	4	115914	114372	1492	325	3135	0.99521	0.87751	3.12295315659133	0.000895231210265558
Large Regional Center (1M/yr)	1e+06	10	6	115928	113613	2225	791	4532	0.9996	0.97826	4.66177961674097	1.56743391866075e-06
Large Regional Center (1M/yr)	1e+06	10	8	115914	112792	2954	1215	5995	0.99994	0.99631	6.19243479466827	2.96209302694383e-10
Large Regional Center (1M/yr)	1e+06	10	10	115921	112027	3683	1629	7422	0.99997	0.99933	7.73279045466877	5.26072030966311e-15
Large Regional Center (1M/yr)	1e+06	10	12	115932	111291	4408	2029	8841	1	0.9999	9.26320632622873	9.91917749477593e-21
Large Regional Center (1M/yr)	1e+06	10	14	115916	110459	5149	2412	10269	1	0.99998	10.8320054881707	1.21389468567307e-27
Large Regional Center (1M/yr)	1e+06	10	16	115905	109730	5870	2796	11713	1	1	12.3804375059131	1.66759904814923e-35
Large Regional Center (1M/yr)	1e+06	10	18	115933	108939	6609	3187	13136	1	1	13.9510328487148	1.55041515365043e-44
Large Regional Center (1M/yr)	1e+06	10	20	115922	108170	7329	3562	14661	1	1	15.5008273283678	1.71226956910613e-54
Large Regional Center (1M/yr)	1e+06	10	22	115921	107363	8049	3935	16032	1	1	17.0393625224984	2.09638355434525e-65
Large Regional Center (1M/yr)	1e+06	10	24	115937	106588	8800	4306	17499	1	1	18.6777405313191	3.75671275954985e-78
Large Regional Center (1M/yr)	1e+06	10	26	115913	105806	9544	4658	19088	1	1	20.263307561247	1.35561575413913e-91
Large Regional Center (1M/yr)	1e+06	10	28	115917	105070	10259	5027	20404	1	1	21.8482880913775	4.03509202632656e-106
Large Regional Center (1M/yr)	1e+06	10	30	115916	104311	10975	5399	21913	1	1	23.4021344105698	2.03250328713118e-121
National U.S. Pool (8M/yr)	8e+06	5	2	486381	483044	3250	724	6926	0.99553	0.89508	3.3177083644125	0.000453795970139872
National U.S. Pool (8M/yr)	8e+06	5	4	486418	479677	6420	2682	13078	0.99998	0.99716	6.5541092302545	2.79874931416447e-11
National U.S. Pool (8M/yr)	8e+06	5	6	486344	476166	9637	4366	19442	1	0.99991	9.82760996274107	4.28133900865495e-23
National U.S. Pool (8M/yr)	8e+06	5	8	486372	472886	12778	6088	25863	1	1	13.0680448876836	2.50688205814412e-39
National U.S. Pool (8M/yr)	8e+06	5	10	486390	469587	15968	7677	32089	1	1	16.3578594290068	1.91166297348658e-60
National U.S. Pool (8M/yr)	8e+06	5	12	486383	466301	19148	9287	38616	1	1	19.6340930619085	3.95400643903566e-86
National U.S. Pool (8M/yr)	8e+06	5	14	486396	462712	22334	10874	45160	1	1	22.9632377192042	5.43354652934327e-117
National U.S. Pool (8M/yr)	8e+06	5	16	486317	459561	25517	12519	51347	1	1	26.2654118636994	2.38306393592108e-152
National U.S. Pool (8M/yr)	8e+06	5	18	486345	455946	28785	14103	57749	1	1	29.6562641016527	1.40801026985433e-193
National U.S. Pool (8M/yr)	8e+06	5	20	486378	452463	31985	15586	64386	1	1	33.0112308423657	2.8023481722175e-239
National U.S. Pool (8M/yr)	8e+06	5	22	486401	449174	35139	17269	70809	1	1	36.3417635534679	1.77278449015311e-289
National U.S. Pool (8M/yr)	8e+06	5	24	486360	445851	38305	18814	76964	1	1	39.6829317523198	0
National U.S. Pool (8M/yr)	8e+06	5	26	486392	442592	41490	20407	83152	1	1	43.0551614355996	0
National U.S. Pool (8M/yr)	8e+06	5	28	486353	438874	44575	21965	90042	1	1	46.4087181233609	0
National U.S. Pool (8M/yr)	8e+06	5	30	486365	435265	47901	23844	96032	1	1	49.9047045308003	0
National U.S. Pool (8M/yr)	8e+06	10	2	927398	921250	5951	2012	12171	0.99943	0.97014	4.39289108707539	5.59265850150769e-06
National U.S. Pool (8M/yr)	8e+06	10	4	927489	914865	11779	5332	23617	1	0.99976	8.68660548767597	1.867150912875e-18
National U.S. Pool (8M/yr)	8e+06	10	6	927366	908810	17599	8392	35206	1	1	13.0187981071498	4.78324656241682e-39
National U.S. Pool (8M/yr)	8e+06	10	8	927296	902466	23450	11369	46907	1	1	17.3709937975116	6.84178664287249e-68
National U.S. Pool (8M/yr)	8e+06	10	10	927372	896550	29244	14468	58401	1	1	21.6947856883357	1.14896971547118e-104
National U.S. Pool (8M/yr)	8e+06	10	12	927417	890014	35165	17266	70273	1	1	26.1165253452354	1.18335257962761e-150
National U.S. Pool (8M/yr)	8e+06	10	14	927373	883851	41030	20320	82285	1	1	30.4987876790856	1.3520705177839e-204
National U.S. Pool (8M/yr)	8e+06	10	16	927310	877746	46900	23116	93415	1	1	34.8981359363556	3.96730191163735e-267
National U.S. Pool (8M/yr)	8e+06	10	18	927354	871524	52713	26190	105613	1	1	39.3634590468655	0
National U.S. Pool (8M/yr)	8e+06	10	20	927381	865435	58687	29054	116925	1	1	43.8442754058938	0
National U.S. Pool (8M/yr)	8e+06	10	22	927389	858540	64503	32014	128598	1	1	48.2063988015779	0
National U.S. Pool (8M/yr)	8e+06	10	24	927362	852784	70404	34939	139418	1	1	52.7070674254446	0
National U.S. Pool (8M/yr)	8e+06	10	26	927397	846560	76256	38031	152067	1	1	57.2738234881113	0
National U.S. Pool (8M/yr)	8e+06	10	28	927344	840555	82162	40791	163335	1	1	61.8207276380431	0
National U.S. Pool (8M/yr)	8e+06	10	30	927344	833946	87802	43554	174866	1	1	66.0973187373413	0
