## Supplementary material for "Projected Population-Level Impact of Digital Return of Results for Cardiovascular–Kidney–Metabolic Screening at US Blood Donation Centers: A Monte Carlo Simulation Study": Simulation Results: forecast_results.csv

scenario	n_donors	years	pp	outcome	median	lo95	hi95	lo50	hi50	mean
Carter BloodCare (300K/yr)	3e+05	5	10	mace	106	49	227	81	138	114.305642597478
Carter BloodCare (300K/yr)	3e+05	5	10	esrd	30	14	64	23	39	32.8033113554759
Carter BloodCare (300K/yr)	3e+05	5	10	t2dm	456	215	954	353	590	489.988976251153
Carter BloodCare (300K/yr)	3e+05	5	10	total	597	295	1201	469	760	637.097930204106
Carter BloodCare (300K/yr)	3e+05	5	20	mace	212	97	452	163	276	228.761092210194
Carter BloodCare (300K/yr)	3e+05	5	20	esrd	61	28	127	47	79	65.6394252823028
Carter BloodCare (300K/yr)	3e+05	5	20	t2dm	915	429	1915	707	1179	980.393747780223
Carter BloodCare (300K/yr)	3e+05	5	20	total	1197	590	2410	940	1522	1274.79426527272
Carter BloodCare (300K/yr)	3e+05	5	30	mace	319	147	677	245	414	343.166317523017
Carter BloodCare (300K/yr)	3e+05	5	30	esrd	91	43	192	70	118	98.5027084345413
Carter BloodCare (300K/yr)	3e+05	5	30	t2dm	1371	647	2865	1058	1770	1470.71901688391
Carter BloodCare (300K/yr)	3e+05	5	30	total	1794	885	3605	1408	2287	1912.38804284147
Carter BloodCare (300K/yr)	3e+05	10	10	mace	206	96	437	159	267	222.18876955836
Carter BloodCare (300K/yr)	3e+05	10	10	esrd	60	28	127	47	78	65.2117931814573
Carter BloodCare (300K/yr)	3e+05	10	10	t2dm	823	392	1708	638	1057	881.020465457401
Carter BloodCare (300K/yr)	3e+05	10	10	total	1099	548	2190	865	1392	1168.42102819722
Carter BloodCare (300K/yr)	3e+05	10	20	mace	414	192	876	319	536	445.128282538902
Carter BloodCare (300K/yr)	3e+05	10	20	esrd	121	57	255	94	157	130.637115965397
Carter BloodCare (300K/yr)	3e+05	10	20	t2dm	1650	785	3398	1281	2121	1764.93154062007
Carter BloodCare (300K/yr)	3e+05	10	20	total	2201	1099	4364	1736	2791	2340.69693912437
Carter BloodCare (300K/yr)	3e+05	10	30	mace	620	287	1317	477	806	667.50112508231
Carter BloodCare (300K/yr)	3e+05	10	30	esrd	182	85	382	141	235	195.91557419249
Carter BloodCare (300K/yr)	3e+05	10	30	t2dm	2470	1177	5124	1917	3177	2646.1858575541
Carter BloodCare (300K/yr)	3e+05	10	30	total	3294	1643	6575	2599	4180	3509.6025568289
Large Regional Center (1M/yr)	1e+06	5	10	mace	354	164	752	272	460	381.344090042127
Large Regional Center (1M/yr)	1e+06	5	10	esrd	101	48	213	78	131	109.44197554374
Large Regional Center (1M/yr)	1e+06	5	10	t2dm	1523	724	3192	1179	1965	1634.23841526491
Large Regional Center (1M/yr)	1e+06	5	10	total	1995	990	4019	1568	2535	2125.02448085078
Large Regional Center (1M/yr)	1e+06	5	20	mace	707	328	1510	543	918	761.39100403259
Large Regional Center (1M/yr)	1e+06	5	20	esrd	203	96	425	157	263	218.522257606726
Large Regional Center (1M/yr)	1e+06	5	20	t2dm	3044	1435	6341	2352	3932	3263.35144405857
Large Regional Center (1M/yr)	1e+06	5	20	total	3989	1967	8002	3126	5072	4243.26470569788
Large Regional Center (1M/yr)	1e+06	5	30	mace	1063	492	2274	818	1380	1145.55159861671
Large Regional Center (1M/yr)	1e+06	5	30	esrd	306	143	641	236	395	328.780710318812
Large Regional Center (1M/yr)	1e+06	5	30	t2dm	4575	2159	9620	3538	5905	4911.02366264887
Large Regional Center (1M/yr)	1e+06	5	30	total	5986	2958	12101	4707	7626	6385.3559715844
Large Regional Center (1M/yr)	1e+06	10	10	mace	690	319	1460	530	896	742.18559806358
Large Regional Center (1M/yr)	1e+06	10	10	esrd	202	95	425	156	262	217.940505021566
Large Regional Center (1M/yr)	1e+06	10	10	t2dm	2745	1307	5701	2132	3538	2942.91590251491
Large Regional Center (1M/yr)	1e+06	10	10	total	3669	1817	7330	2887	4662	3903.04200560006
Large Regional Center (1M/yr)	1e+06	10	20	mace	1377	640	2908	1061	1790	1481.47087149901
Large Regional Center (1M/yr)	1e+06	10	20	esrd	405	192	849	313	522	434.873987319109
Large Regional Center (1M/yr)	1e+06	10	20	t2dm	5489	2618	11351	4261	7043	5873.89321310417
Large Regional Center (1M/yr)	1e+06	10	20	total	7326	3658	14579	5779	9288	7790.23807192229
Large Regional Center (1M/yr)	1e+06	10	30	mace	2065	956	4373	1590	2679	2220.45554788271
Large Regional Center (1M/yr)	1e+06	10	30	esrd	607	288	1264	470	784	651.707148103165
Large Regional Center (1M/yr)	1e+06	10	30	t2dm	8218	3933	16988	6383	10583	8806.77051970328
Large Regional Center (1M/yr)	1e+06	10	30	total	10979	5490	21822	8649	13935	11678.9332156892
National U.S. Pool (8M/yr)	8e+06	5	10	mace	2833	1312	6030	2177	3668	3045.64084988832
National U.S. Pool (8M/yr)	8e+06	5	10	esrd	814	384	1704	630	1051	874.423339931255
National U.S. Pool (8M/yr)	8e+06	5	10	t2dm	12168	5749	25514	9420	15719	13058.1134904621
National U.S. Pool (8M/yr)	8e+06	5	10	total	15935	7894	32076	12522	20279	16978.1776802817
National U.S. Pool (8M/yr)	8e+06	5	20	mace	5675	2630	12048	4361	7379	6109.35667419613
National U.S. Pool (8M/yr)	8e+06	5	20	esrd	1631	772	3428	1261	2109	1753.18851133723
National U.S. Pool (8M/yr)	8e+06	5	20	t2dm	24428	11501	51109	18871	31479	26187.0373905922
National U.S. Pool (8M/yr)	8e+06	5	20	total	31941	15798	64251	25090	40666	34049.5825761255
National U.S. Pool (8M/yr)	8e+06	5	30	mace	8489	3923	18047	6517	11030	9132.80014481585
National U.S. Pool (8M/yr)	8e+06	5	30	esrd	2442	1146	5117	1886	3156	2621.39025471494
National U.S. Pool (8M/yr)	8e+06	5	30	t2dm	36462	17237	76330	28219	47075	39140.2549648174
National U.S. Pool (8M/yr)	8e+06	5	30	total	47775	23684	96315	37505	60712	50894.4453643482
National U.S. Pool (8M/yr)	8e+06	10	10	mace	5513	2562	11690	4242	7156	5928.66385277814
National U.S. Pool (8M/yr)	8e+06	10	10	esrd	1621	764	3381	1255	2098	1740.88459779212
National U.S. Pool (8M/yr)	8e+06	10	10	t2dm	21996	10447	45364	17049	28205	23501.8237525797
National U.S. Pool (8M/yr)	8e+06	10	10	total	29351	14644	58188	23112	37155	31171.37220315
National U.S. Pool (8M/yr)	8e+06	10	20	mace	11022	5104	23371	8473	14295	11846.5454325408
National U.S. Pool (8M/yr)	8e+06	10	20	esrd	3239	1521	6761	2507	4185	3477.6100683401
National U.S. Pool (8M/yr)	8e+06	10	20	t2dm	43850	20842	90941	34092	56441	46964.0229333214
National U.S. Pool (8M/yr)	8e+06	10	20	total	58526	29154	116769	46175	74330	62288.1784342023
National U.S. Pool (8M/yr)	8e+06	10	30	mace	16566	7652	35048	12754	21481	17797.1381416319
National U.S. Pool (8M/yr)	8e+06	10	30	esrd	4872	2294	10208	3763	6285	5223.83969720575
National U.S. Pool (8M/yr)	8e+06	10	30	t2dm	65930	31289	135863	51117	85011	70562.4347340739
National U.S. Pool (8M/yr)	8e+06	10	30	total	88030	43609	175157	69237	111904	93583.4125729115
