## Supplementary material for "Projected Population-Level Impact of Digital Return of Results for Cardiovascular–Kidney–Metabolic Screening at US Blood Donation Centers: A Monte Carlo Simulation Study": Simulation Results: two_arm_results.csv

scenario	n_donors	years	pp	ctrl_med	ror_med	prev_med	prev_lo	prev_hi	pr_pos	power	z_med	p_med
Carter BloodCare (300K/yr)	3e+05	5	10	18242	17608	610	129	1300	0.9947	0.88349	3.2384966837719	0.00060080708968072
Carter BloodCare (300K/yr)	3e+05	5	20	18238	16971	1206	489	2467	0.99999	0.9964	6.44111121357504	5.93009619184761e-11
Carter BloodCare (300K/yr)	3e+05	5	30	18238	16341	1805	816	3653	1	0.9999	9.7076484990574	1.39857827618189e-22
Carter BloodCare (300K/yr)	3e+05	10	10	34773	33606	1116	374	2288	0.99916	0.96668	4.27469646485066	9.56989338616376e-06
Carter BloodCare (300K/yr)	3e+05	10	20	34782	32441	2210	997	4430	1	0.99971	8.53856185601701	6.7951318790983e-18
Carter BloodCare (300K/yr)	3e+05	10	30	34776	31288	3297	1575	6567	1	1	12.8440440981684	4.64461279579002e-38
Large Regional Center (1M/yr)	1e+06	5	10	60794	58686	2018	789	4113	0.9999	0.99305	5.85053111993705	2.45002895471564e-09
Large Regional Center (1M/yr)	1e+06	5	20	60802	56582	3999	1865	8092	1	0.99998	11.6937762665686	6.85749497924844e-32
Large Regional Center (1M/yr)	1e+06	5	30	60801	54460	5983	2881	12024	1	1	17.6342005819672	6.72930905025328e-70
Large Regional Center (1M/yr)	1e+06	10	10	115922	112026	3680	1629	7412	1	0.9994	7.72427531336413	5.62457387789848e-15
Large Regional Center (1M/yr)	1e+06	10	20	115931	108163	7333	3539	14615	1	1	15.5182025784025	1.30633675911022e-54
Large Regional Center (1M/yr)	1e+06	10	30	115910	104308	10987	5418	22074	1	1	23.4208933849054	1.30903638185129e-121
National U.S. Pool (8M/yr)	8e+06	5	10	486370	469419	16005	7709	31995	1	1	16.3751386348141	1.43925418987291e-60
National U.S. Pool (8M/yr)	8e+06	5	20	486385	452491	31951	15689	64351	1	1	32.9949663145957	4.79599878948571e-239
National U.S. Pool (8M/yr)	8e+06	5	30	486375	435550	47843	23669	96261	1	1	49.7582735346104	0
National U.S. Pool (8M/yr)	8e+06	10	10	927388	896430	29372	14376	58509	1	1	21.7697869673976	2.24355562741838e-105
National U.S. Pool (8M/yr)	8e+06	10	20	927377	865064	58623	29002	116742	1	1	43.8084220564137	0
National U.S. Pool (8M/yr)	8e+06	10	30	927354	833946	88145	43748	176045	1	1	66.3750254260086	0
